# A Systematic Approach to Identify Neuroprotective Interventions for Motor Neuron Disease

**DOI:** 10.1101/2022.04.13.22273823

**Authors:** The Writing Committee for Repurposing Living Systematic Review – Motor Neuron Disease (ReLiSyR-MND), Charis Wong, Jenna M. Gregory, Jing Liao, Kieren Egan, Hanna M. Vesterinen, Aimal Ahmad Khan, Maarij Anwar, Caitlin Beagan, Fraser Brown, John Cafferkey, Alessandra Cardinali, Jane Yi Chiam, Claire Chiang, Victoria Collins, Joyce Dormido, Elizabeth Elliott, Peter Foley, Yu Cheng Foo, Lily Fulton-Humble, Angus B. Gane, Stella A. Glasmacher, Áine Heffernan, Kiran Jayaprakash, Nimesh Jayasuriya, Amina Kaddouri, Jamie Kiernan, Gavin Langlands, Danielle Leighton, Jiaming Liu, James Lyon, Arpan R. Mehta, Alyssa Meng, Vivienne Nguyen, Na Hyun Park, Suzanne Quigley, Yousuf Rashid, Andrea Salzinger, Bethany Shiell, Ankur Singh, Tim Soane, Alexandra Thompson, Olaf Tomala, Fergal M. Waldron, Bhuvaneish T. Selvaraj, Jeremy Chataway, Robert Swingler, Peter Connick, Suvankar Pal, Siddharthan Chandran, Malcolm R. Macleod

## Abstract

**Background:** Motor neuron disease (MND) is an incurable progressive neurodegenerative disease with limited treatment options. There is a pressing need for innovation in identifying therapies to take to clinical trial.

**Objectives:** Here we detail a systematic, structured, and unbiased evidence-based approach to guide selection of drugs for clinical evaluation in the Motor Neuron Disease – Systematic Multi-arm Adaptive Randomised Trial (MND-SMART, clinicaltrials.gov registration number: NCT04302870), an adaptive platform trial.

**Methods:** We conducted a two-stage systematic review and meta-analysis to identify potential neuroprotective interventions. In stage one, we identified drugs from the clinical literature tested in at least one study in MND or in two or more cognate diseases with potential shared pivotal pathways (Alzheimer’s disease, Huntington’s disease, Parkinson’s disease, or multiple sclerosis). We scored and ranked 66 drugs thus identified using a predefined framework evaluating safety, efficacy, study size and quality of studies. In stage two, we conducted a systematic review of the MND preclinical literature describing efficacy of these drugs in animal models, multicellular eukaryotic models and human induced pluripotent stem cell studies; 17 of these drugs were reported to improve survival in at least one preclinical study. An expert panel then shortlisted and ranked 22 drugs considering stage one and stage two findings, mechanistic plausibility, safety and tolerability, findings from previous clinical trials in MND, and feasibility for use in clinical trials.

**Results:** Based on this process, the panel selected memantine and trazodone for testing in MND-SMART.

**Discussion:** For future drug selection, we will incorporate automation tools, text-mining and machine learning techniques to the systematic reviews and consider data generated from other domains, including high-throughput phenotypic screening of human induced pluripotent stem cells.

**STRENGTHS AND LIMITATIONS OF THIS STUDY:**

- We described a systematic, evidence-based approach towards drug repurposing in motor neuron disease (MND), specifically for Motor Neuron Disease – Systematic Multi-arm Adaptive Randomised Trial (MND-SMART), a phase III multi-arm multi-stage clinical trial in MND.
- Systematic reviews of clinical studies in neurodegenerative diseases and MND preclinical studies provided a robust evidence base to inform expert panel decisions on drug selection for clinical trials.
- Providing a contemporary evidence base using traditional systematic reviews is challenging given their time-consuming and labour-intensive nature.
- Incorporation of machine learning and automation tools for systematic reviews, and data from experimental drug screening can be helpful for future drug selection.
