## Supplemental data for "A Systematic Approach to Identify Neuroprotective Interventions for Motor Neuron Disease"

### Sheet: preclinicalSurvivalData
PublicationID	Author-Year	Drug	Animal	Number of animals in treatment group	True number of controls	Median survival in treatment group	Median survival in control group	log(Median survival in treatment group/Median survival in control group)	Quality Score	Peer Review Publication	Statement of potential conflicts of interests	Sample size calculation	Random Allocation to group	Blinded Asssessment of Outcome	Allocation concealment	Appropriate control group identified	Compliance with animal welfare regulations	Statement of temperature control
21329	Bordet 2007	Cholest-4-en-3-one Oxime	Mouse	7	9	135	123	0.0930904	2	TRUE	FALSE	FALSE	FALSE	FALSE	FALSE	FALSE	TRUE	FALSE
21846	Bordet 2001	AAV-CT-1	Mouse	46	25	180	165	0.0870114	2	TRUE	FALSE	FALSE	FALSE	FALSE	FALSE	FALSE	TRUE	FALSE
21790	Koh 2007	GSK-3beta inhibitor	Mouse	14	14	143	122	0.158824	3	TRUE	FALSE	FALSE	FALSE	FALSE	TRUE	FALSE	TRUE	FALSE
21372	Koh 2006	Epigallocatechin gallate	Mouse	11	11	147	127	0.146246	2	TRUE	FALSE	FALSE	FALSE	FALSE	FALSE	FALSE	TRUE	FALSE
21391	Koh 2007	EPO	Mouse	24	24	140	124	0.121361	3	TRUE	FALSE	FALSE	FALSE	FALSE	TRUE	FALSE	TRUE	FALSE
21447	Mancuso 2014	Resveratrol	Mouse	23	23	150	130	0.143101	4	TRUE	TRUE	FALSE	FALSE	FALSE	FALSE	FALSE	TRUE	TRUE
21449	Mancuso 2012	PRE-084	Mouse	9	19	141	124	0.128478	4	TRUE	TRUE	FALSE	FALSE	FALSE	FALSE	FALSE	TRUE	TRUE
21705	Mancuso 2014	Resveratrol	Mouse	11	10	149	134	0.106107	4	TRUE	TRUE	FALSE	FALSE	FALSE	TRUE	FALSE	TRUE	FALSE
21444	Wagner 2015	anle138b	Mouse	37	37	345	300	0.139762	4	TRUE	FALSE	FALSE	TRUE	FALSE	FALSE	FALSE	TRUE	TRUE
21897	Hashimoto 2011	Metallothionein-III	Mouse	7	20	175	160	0.0896122	3	TRUE	FALSE	FALSE	TRUE	FALSE	FALSE	FALSE	TRUE	FALSE
21857	Keller 2011	Minocycline	Mouse	16	16	147	138	0.0631789	3	TRUE	FALSE	FALSE	TRUE	FALSE	FALSE	FALSE	TRUE	FALSE
21514	Kelly 2015	JAK4D	Mouse	13	13	133	126	0.0540672	4	TRUE	FALSE	FALSE	TRUE	TRUE	FALSE	FALSE	TRUE	FALSE
21621	Azzouz 2000	AAV-Bcl2	Mouse	7	7	165	160	0.0307717	2	TRUE	FALSE	FALSE	FALSE	FALSE	FALSE	FALSE	TRUE	FALSE
21626	Battaglia 2015	LY379268	Mouse	10	10	110	105	0.04652	2	TRUE	FALSE	FALSE	FALSE	FALSE	FALSE	FALSE	TRUE	FALSE
21854	Fornai 2008	Lithium	Mouse	10	10	146	117	0.221433	4	TRUE	TRUE	FALSE	FALSE	FALSE	TRUE	FALSE	TRUE	FALSE
21471	Raman 2004	THC	Mouse	9	15	132	127	0.0386148	2	TRUE	FALSE	FALSE	FALSE	FALSE	FALSE	FALSE	TRUE	FALSE
21569	Kira 2006	acetyl-L-carnitine	Mouse	10	10	270	240	0.117783	2	TRUE	FALSE	FALSE	FALSE	FALSE	FALSE	FALSE	TRUE	FALSE
21763	Gill 2009	Lithium	Mouse	28	NA	124	127	-0.0239055	7	TRUE	TRUE	TRUE	TRUE	TRUE	TRUE	FALSE	TRUE	FALSE
21489	Azari 2003	LIF	Mouse	9	10	125	134	-0.0695261	2	TRUE	FALSE	FALSE	FALSE	FALSE	FALSE	FALSE	TRUE	FALSE
21529	Azari 2005	Rofecoxib	Mouse	6	6	134	128	0.0458095	2	TRUE	FALSE	FALSE	FALSE	FALSE	FALSE	FALSE	TRUE	FALSE
21767	Ohta 2008	TAT-BH4	Mouse	21	12	143	133	0.0724955	4	TRUE	FALSE	FALSE	TRUE	FALSE	TRUE	FALSE	TRUE	FALSE
21523	Teng 2006	Clenbuterol	Mouse	12	12	139.5	127	0.0938775	3	TRUE	FALSE	FALSE	TRUE	FALSE	FALSE	FALSE	TRUE	FALSE
21605	Butovsky 2015	anti-miR155-LNA	Mouse	11	10	148	137	0.0772313	3	TRUE	FALSE	FALSE	FALSE	FALSE	FALSE	FALSE	TRUE	TRUE
21794	Butovsky 2012	Anti-Ly6C	Mouse	11	11	148	132	0.11441	1	TRUE	FALSE	FALSE	FALSE	FALSE	FALSE	FALSE	FALSE	FALSE
21689	Huang 2006	Bone marrow containing all cell types	Mouse	25	15	182	140	0.262364	2	TRUE	FALSE	FALSE	FALSE	FALSE	FALSE	FALSE	TRUE	FALSE
21738	Roberts 2014	Cu (atsm)	Mouse	8	24	210	182	0.143101	3	TRUE	FALSE	FALSE	FALSE	FALSE	TRUE	FALSE	TRUE	FALSE
21507	Jung 2001	EUK-8	Mouse	11	11	240	215	0.110001	2	TRUE	FALSE	FALSE	FALSE	FALSE	FALSE	FALSE	TRUE	FALSE
21859	Borel 2016	AAV9-SOD1	Mouse	15	15	158	131	0.187398	3	TRUE	FALSE	FALSE	FALSE	FALSE	TRUE	FALSE	TRUE	FALSE
21456	Uccelli 2012	MSCs	Mouse	12	12	137	119	0.140857	4	TRUE	FALSE	FALSE	TRUE	FALSE	TRUE	FALSE	TRUE	FALSE
21762	Guo 2015	Trehalose	Mouse	15	10	139	132	0.051672	3	TRUE	FALSE	FALSE	FALSE	FALSE	TRUE	FALSE	TRUE	FALSE
21877	Guo 2011	Diallyl trisulphide	Mouse	20	19	150	144	0.040822	3	TRUE	FALSE	FALSE	TRUE	FALSE	FALSE	FALSE	TRUE	FALSE
21326	Angelov 2003	Copaxone	Mouse	15	15	263	211	0.220296	3	TRUE	FALSE	FALSE	FALSE	FALSE	TRUE	FALSE	TRUE	FALSE
21955	Snyder 2014	Ferritin	Mouse	6	10	136.5	128.5	0.0603957	0	FALSE	FALSE	FALSE	FALSE	FALSE	FALSE	FALSE	FALSE	FALSE
21915	Gerber 2013	Gacyclidine	Mouse	15	21	145	140	0.0350913	3	TRUE	FALSE	FALSE	FALSE	FALSE	FALSE	FALSE	TRUE	TRUE
21520	Zhou 2013	Bone marrow mononuclear cells	Mouse	27	29	155	140	0.101783	4	TRUE	TRUE	FALSE	TRUE	FALSE	FALSE	FALSE	TRUE	FALSE
21966	Zhou 2013	MSCs	Mouse	15	15	116	104	0.109199	2	TRUE	FALSE	FALSE	FALSE	FALSE	FALSE	FALSE	TRUE	FALSE
21478	Esposito 2007	Pyruvate	Mouse	8	8	170	170	0	4	TRUE	FALSE	FALSE	TRUE	FALSE	FALSE	FALSE	TRUE	TRUE
21335	Takata 2013	Fasudil	Mouse	13	15	127	122	0.040166	3	TRUE	TRUE	FALSE	FALSE	FALSE	FALSE	FALSE	TRUE	FALSE
21415	Podulso 2000	Polyamine-modified Catalase	Mouse	24	7	280	250	0.113329	2	TRUE	FALSE	FALSE	FALSE	FALSE	FALSE	FALSE	TRUE	FALSE
21355	Zheng 2007	VEGF	Mouse	4	4	134	132	0.0150379	4	TRUE	FALSE	FALSE	TRUE	FALSE	TRUE	FALSE	TRUE	FALSE
21787	Zheng 2004	VEGF	Mouse	5	5	145	130	0.109199	3	TRUE	FALSE	FALSE	TRUE	FALSE	FALSE	FALSE	TRUE	FALSE
21345	Patel 2010	Caloric restriction	Mouse	31	23	76	82	-0.0759859	3	TRUE	TRUE	FALSE	FALSE	FALSE	FALSE	FALSE	TRUE	FALSE
21624	Patel 2015	Withaferin A	Mouse	12	12	153	144	0.0606246	4	TRUE	FALSE	FALSE	TRUE	FALSE	TRUE	FALSE	TRUE	FALSE
21589	Patel 2014	AAV9-SOD1	Mouse	16	18	160	145	0.0984401	4	TRUE	FALSE	FALSE	TRUE	FALSE	TRUE	FALSE	TRUE	FALSE
21542	Solomon 2011	Vitamin D deficiency	Mouse	47	54	132	129	0.0229895	4	TRUE	TRUE	FALSE	FALSE	FALSE	TRUE	FALSE	TRUE	FALSE
21490	Jeong 2009	Salicylaldehyde isonicotinoyl hydrazone	Mouse	12	18	385	357	0.0755076	3	TRUE	FALSE	FALSE	FALSE	FALSE	TRUE	FALSE	TRUE	FALSE
21392	Kong 2014	LDN/OSU-0212320	Mouse	23	18	139	126	0.098192	5	TRUE	TRUE	FALSE	TRUE	FALSE	TRUE	FALSE	TRUE	FALSE
21454	Takeuchi 2011	INI-0602	Mouse	24	24	172	158	0.0848994	3	TRUE	TRUE	FALSE	FALSE	FALSE	FALSE	FALSE	TRUE	FALSE
21745	Takeuchi 2010	apo-SOD1 immunization	Mouse	9	12	288	274	0.0498324	2	TRUE	FALSE	FALSE	FALSE	FALSE	FALSE	FALSE	TRUE	FALSE
21847	Ng 2015	KW-6002	Mouse	18	18	145	132	0.0939318	3	TRUE	FALSE	FALSE	FALSE	FALSE	TRUE	FALSE	TRUE	FALSE
21585	Weishaupt 2006	Melatonin	Mouse	25	25	137	131	0.0447836	3	TRUE	FALSE	FALSE	FALSE	FALSE	TRUE	FALSE	TRUE	FALSE
21650	Hwang 2009	NSCs	Mouse	10	10	145	130	0.109199	2	TRUE	FALSE	FALSE	FALSE	FALSE	FALSE	FALSE	TRUE	FALSE
21736	Kim 2013	Progesterone	Mouse	15	12	130	123	0.0553501	2	TRUE	FALSE	FALSE	FALSE	FALSE	FALSE	FALSE	TRUE	FALSE
21377	Kim 2014	Cortical stimulation	Mouse	6	6	124.33	109.5	0.127015	7	TRUE	TRUE	FALSE	TRUE	TRUE	TRUE	FALSE	TRUE	TRUE
21369	Kim 2010	MSCs	Mouse	28	27	129	125	0.0314987	3	TRUE	FALSE	FALSE	TRUE	FALSE	FALSE	FALSE	TRUE	FALSE
21796	Kim 2006	Cannabidiol	Mouse	6	5	124	123	0.00809721	2	TRUE	FALSE	FALSE	FALSE	FALSE	FALSE	FALSE	TRUE	FALSE
21931	Kim 2014	Stem cells	Mouse	9	9	148	124	0.176931	3	TRUE	TRUE	FALSE	FALSE	FALSE	FALSE	FALSE	TRUE	FALSE
21575	Zhang 2008	Folic Acid	Mouse	9	9	139	130	0.0669395	4	TRUE	FALSE	FALSE	TRUE	FALSE	TRUE	FALSE	TRUE	FALSE
21965	Zhang 2011	Rapamycin	Mouse	10	10	108	126	-0.154151	3	TRUE	FALSE	FALSE	FALSE	FALSE	TRUE	FALSE	TRUE	FALSE
21779	Zhang 2003	Minocycline	Mouse	10	10	140	130	0.074108	3	TRUE	FALSE	FALSE	FALSE	FALSE	TRUE	FALSE	TRUE	FALSE
21852	Zhang 2013	Melatonin	Mouse	15	15	145	137	0.0567528	3	TRUE	FALSE	FALSE	FALSE	FALSE	TRUE	FALSE	TRUE	FALSE
21811	Zhang 2009	MSCs	Mouse	21	20	157	140	0.114603	4	TRUE	FALSE	FALSE	TRUE	FALSE	TRUE	FALSE	TRUE	FALSE
21800	Trieu 1999	genistein	Mouse	13	13	230	155	0.394654	2	TRUE	FALSE	FALSE	FALSE	FALSE	FALSE	FALSE	TRUE	FALSE
21613	Trieu 2000	JAK3 inhibitor	Mouse	28	24	230	130	0.570545	2	TRUE	FALSE	FALSE	FALSE	FALSE	FALSE	FALSE	TRUE	FALSE
21322	Bruce 2004	Vincristine	Mouse	6	4	135	119	0.126151	5	TRUE	FALSE	FALSE	TRUE	TRUE	TRUE	FALSE	TRUE	FALSE
21577	Han 2012	Resveratrol	Mouse	16	14	139	130	0.0669395	2	TRUE	FALSE	FALSE	FALSE	FALSE	FALSE	FALSE	TRUE	FALSE
21588	Ryu 2005	Sodium phenylbutyrate	Mouse	20	20	145	127	0.132547	5	TRUE	FALSE	FALSE	TRUE	TRUE	TRUE	FALSE	TRUE	FALSE
21552	Andreassen 2000	N-acetyl cystine	Mouse	12	18	134	129	0.0380274	2	TRUE	FALSE	FALSE	FALSE	FALSE	FALSE	FALSE	TRUE	FALSE
21448	Andreassen 2001	Trientine	Mouse	21	21	135	125	0.076961	2	TRUE	FALSE	FALSE	FALSE	FALSE	FALSE	FALSE	TRUE	FALSE
21494	Andreassen 2001	Creatine	Mouse	12	12	155	135	0.13815	2	TRUE	FALSE	FALSE	FALSE	FALSE	FALSE	FALSE	TRUE	FALSE
21357	Klivenyi 2004	Creatine	Mouse	11	11	150	125	0.182322	2	TRUE	FALSE	FALSE	FALSE	FALSE	FALSE	FALSE	TRUE	FALSE
21550	Woodruff 2008	PMX205	Rat	5	14	148	127	0.153025	4	TRUE	TRUE	FALSE	FALSE	FALSE	TRUE	FALSE	TRUE	FALSE
21515	Yang 2010	Bee venom	Mouse	11	11	139	117	0.1723	6	TRUE	TRUE	FALSE	TRUE	FALSE	TRUE	FALSE	TRUE	TRUE
21339	Yang 2013	Kenpaullone	iPSC	384	384	1.8	1	0.587787	3	TRUE	FALSE	FALSE	FALSE	FALSE	FALSE	FALSE	TRUE	TRUE
21411	Yang 2011	Bee venom	Mouse	11	11	132	129	0.0229895	3	TRUE	TRUE	FALSE	FALSE	FALSE	FALSE	FALSE	TRUE	FALSE
21346	Jiang 2000	Ginseng	Mouse	12	13	140	130	0.074108	3	TRUE	FALSE	FALSE	TRUE	FALSE	FALSE	FALSE	TRUE	FALSE
21625	Jiang 2014	Guanabenz	Mouse	15	15	148	132	0.11441	3	TRUE	FALSE	FALSE	FALSE	FALSE	TRUE	FALSE	TRUE	FALSE
21833	Ono 2014	SA 4503	Mouse	13	10	146	144	0.0137933	3	TRUE	FALSE	FALSE	FALSE	FALSE	FALSE	FALSE	TRUE	TRUE
21872	Liu 2012	SOD1 Immunization	Mouse	10	9	393	352	0.110178	3	TRUE	TRUE	FALSE	FALSE	FALSE	FALSE	FALSE	TRUE	FALSE
21548	Liu 2002	DMPO	Mouse	16	16	156	140	0.108214	2	TRUE	FALSE	FALSE	FALSE	FALSE	FALSE	FALSE	TRUE	FALSE
21606	Thomsen 2014	AAV9-SOD1	Rat	14	14	185	165	0.11441	2	TRUE	FALSE	FALSE	FALSE	FALSE	FALSE	FALSE	TRUE	FALSE
21747	Chen 2015	AK-7	Mouse	27	23	167	175	-0.0467922	4	TRUE	TRUE	FALSE	TRUE	FALSE	FALSE	FALSE	TRUE	FALSE
21704	Chen 2012	Compound 13 (aryloxanyl pyrazolone)	Mouse	20	20	147	127	0.146246	2	TRUE	FALSE	FALSE	FALSE	FALSE	FALSE	FALSE	TRUE	FALSE
21879	Chen 2015	HDAC 6	Mouse	10	10	145	130	0.109199	4	TRUE	FALSE	FALSE	TRUE	FALSE	TRUE	FALSE	TRUE	FALSE
21403	Seo 2011	SK-PC-B70M	Mouse	9	9	112	105	0.0645385	3	TRUE	FALSE	FALSE	FALSE	FALSE	FALSE	FALSE	TRUE	TRUE
21914	Ferrante 2001	Ginkgo biloba extract EGb 761	Mouse	10	10	136	125	0.0843411	2	TRUE	FALSE	FALSE	FALSE	FALSE	FALSE	FALSE	TRUE	FALSE
21917	Groeneveld 2004	CGP 3466B	Mouse	7	7	145	142	0.0209067	4	TRUE	FALSE	FALSE	TRUE	FALSE	TRUE	FALSE	TRUE	FALSE
21600	Groeneveld 2003	Zinc	Mouse	11	9	124	139	-0.114192	3	TRUE	FALSE	FALSE	FALSE	FALSE	TRUE	FALSE	TRUE	FALSE
21361	Nolan 2014	miR-29a Antagomir	Mouse	20	19	175	170	0.0289875	4	TRUE	TRUE	FALSE	FALSE	FALSE	TRUE	FALSE	TRUE	FALSE
21699	Martin 2007	NSCs	Mouse	15	11	145	125	0.14842	2	TRUE	FALSE	FALSE	FALSE	FALSE	FALSE	FALSE	TRUE	FALSE
21938	Martin 2014	GNX-4728	Mouse	12	10	750	360	0.733969	3	TRUE	TRUE	FALSE	FALSE	FALSE	FALSE	FALSE	TRUE	FALSE
21754	Kondo 2014	NSCs	Mouse	21	21	162	147	0.0971637	2	TRUE	FALSE	FALSE	FALSE	FALSE	FALSE	FALSE	TRUE	FALSE
21807	Zhao 2007	MSCs	Mouse	29	34	210	190	0.100083	4	TRUE	FALSE	FALSE	TRUE	FALSE	TRUE	FALSE	TRUE	FALSE
21892	Zhao 2012	Caprylic triglyceride	Mouse	18	17	135	132	0.0224729	3	TRUE	TRUE	FALSE	FALSE	FALSE	FALSE	FALSE	TRUE	FALSE
21429	Zhao 2015	High Fat diet	Mouse	10	10	150	130	0.143101	3	TRUE	TRUE	FALSE	FALSE	FALSE	FALSE	FALSE	TRUE	FALSE
21393	Chiba 2006	Colivelin	Mouse	9	11	158	145	0.0858613	4	TRUE	FALSE	FALSE	TRUE	FALSE	FALSE	FALSE	TRUE	TRUE
21620	Chiba 2004	ADNF	Mouse	12	7	157	154	0.0192932	3	TRUE	FALSE	FALSE	TRUE	FALSE	FALSE	FALSE	TRUE	FALSE
21909	Cheng 2015	Rapamycin	Drosophila	200	200	31	23	0.298493	3	TRUE	FALSE	FALSE	FALSE	FALSE	FALSE	FALSE	TRUE	TRUE
21672	West 2004	NDGA	Mouse	16	16	140	132	0.0588405	3	TRUE	FALSE	FALSE	FALSE	FALSE	TRUE	FALSE	TRUE	FALSE
21388	Rabinowitz 2012	BBS2	Mouse	16	20	130	130	0	1	TRUE	FALSE	FALSE	FALSE	FALSE	FALSE	FALSE	FALSE	FALSE
21484	Choi 2008	Estrogen	Mouse	35	35	135	127	0.0610877	2	TRUE	FALSE	FALSE	FALSE	FALSE	FALSE	FALSE	TRUE	FALSE
21570	Yip 2013	Omega 3	Mouse	16	16	182	182	0	5	TRUE	TRUE	FALSE	FALSE	FALSE	TRUE	FALSE	TRUE	TRUE
21488	Park 2007	Pyruvate	Mouse	19	19	132	120	0.0953102	3	TRUE	FALSE	FALSE	TRUE	FALSE	FALSE	FALSE	TRUE	FALSE
21566	Ahn 2012	GSK-3beta inhibitor	Mouse	20	20	136	122	0.108634	3	TRUE	FALSE	FALSE	FALSE	FALSE	TRUE	FALSE	TRUE	FALSE
21748	Ahn 2014	GSK-3beta inhibitor	Mouse	31	31	137	127	0.0757938	4	TRUE	FALSE	FALSE	TRUE	FALSE	TRUE	FALSE	TRUE	FALSE
21756	Wang 2008	siRNA SOD-1	Mouse	14	16	134	127	0.0536527	3	TRUE	FALSE	FALSE	TRUE	FALSE	FALSE	FALSE	TRUE	FALSE
21652	Wang 2011	M30	Mouse	8	8	140	127	0.0974553	4	TRUE	FALSE	FALSE	TRUE	FALSE	TRUE	FALSE	TRUE	FALSE
21635	Wang 2002	AAV-GDNF	Mouse	8	8	142	124	0.135545	3	TRUE	FALSE	FALSE	TRUE	FALSE	FALSE	FALSE	TRUE	FALSE
21557	Wang 2007	Nortriptyline	Mouse	12	29	140	123	0.129458	3	TRUE	FALSE	FALSE	FALSE	FALSE	TRUE	FALSE	TRUE	FALSE
21497	Wang 2014	Guanabenz	Mouse	22	15	172	152	0.123614	2	TRUE	FALSE	FALSE	FALSE	FALSE	FALSE	FALSE	TRUE	FALSE
21474	Wang 2005	Memantine	Mouse	10	11	130	122	0.0635134	2	TRUE	FALSE	FALSE	FALSE	FALSE	FALSE	FALSE	TRUE	FALSE
21717	Morita 2008	MSCs	Mouse	13	13	161	161	0	2	TRUE	FALSE	FALSE	FALSE	FALSE	FALSE	FALSE	TRUE	FALSE
21906	Castillo 2013	Trehalose	Mouse	17	15	175	150	0.154151	2	TRUE	FALSE	FALSE	FALSE	FALSE	FALSE	FALSE	TRUE	FALSE
21880	Sun 2014	MSCs	Mouse	12	12	142	127	0.11164	3	TRUE	FALSE	FALSE	FALSE	FALSE	FALSE	FALSE	TRUE	TRUE
21364	Morrison 2009	ActRIIB.mFc	Mouse	18	18	134	142	-0.0579873	3	TRUE	FALSE	FALSE	FALSE	FALSE	TRUE	FALSE	TRUE	FALSE
21900	Gurney 1996	Gabapentin	Mouse	9	8	140	139	0.00716849	3	TRUE	FALSE	FALSE	TRUE	FALSE	FALSE	FALSE	TRUE	FALSE
21900	Gurney 1996	Gabapentin	Mouse	13	25	175	165	0.0588405	3	TRUE	FALSE	FALSE	TRUE	FALSE	FALSE	FALSE	TRUE	FALSE
21380	Keep 2001	Ciclosporin	Mouse	6	5	24	12	0.693147	2	TRUE	FALSE	FALSE	FALSE	FALSE	FALSE	FALSE	TRUE	FALSE
21457	Kirkinezos 2003	Exercise	Mouse	30	32	140	130	0.074108	1	TRUE	FALSE	FALSE	FALSE	FALSE	FALSE	FALSE	FALSE	FALSE
21376	Sugai 2004	Valproate	Mouse	9	8	295	265	0.107246	3	TRUE	FALSE	FALSE	TRUE	FALSE	FALSE	FALSE	TRUE	FALSE
21841	CROCHEMORE 2009	Valproate	Mouse	6	5	140	140	0	2	TRUE	FALSE	FALSE	FALSE	FALSE	FALSE	FALSE	TRUE	FALSE
21813	Rouaux 2007	Valproate	Mouse	15	21	115	110	0.0444518	2	TRUE	FALSE	FALSE	FALSE	FALSE	FALSE	FALSE	TRUE	FALSE
21701	Weydt 2005	Cannabidiol	Mouse	8	9	125	125	0	4	TRUE	FALSE	FALSE	TRUE	FALSE	TRUE	FALSE	TRUE	FALSE
21618	Kriz 2002	Minocycline	Mouse	17	12	364	336	0.0800427	4	TRUE	FALSE	FALSE	TRUE	FALSE	FALSE	FALSE	TRUE	TRUE
21659	Kiaei 2006	Thalidomide	Mouse	12	10	150	127	0.166448	3	TRUE	FALSE	FALSE	TRUE	FALSE	FALSE	FALSE	TRUE	FALSE
21579	Kiaei 2005	Sulindac Sulfide	Mouse	12	12	130	120	0.0800427	3	TRUE	FALSE	FALSE	TRUE	FALSE	FALSE	FALSE	TRUE	FALSE
21539	Kiaei 2005	Pioglitazone	Mouse	18	15	135	120	0.117783	3	TRUE	FALSE	FALSE	TRUE	FALSE	FALSE	FALSE	TRUE	FALSE
21546	Kiaei 2005	Celastrol	Mouse	14	10	144	126	0.133531	3	TRUE	FALSE	FALSE	TRUE	FALSE	FALSE	FALSE	TRUE	FALSE
21316	Dodge 2010	IGF-1	Mouse	25	25	130	120	0.0800427	3	TRUE	FALSE	FALSE	FALSE	FALSE	TRUE	FALSE	TRUE	FALSE
21867	Dodge 2015	GENZ-667161	Mouse	9	7	123	112	0.0936855	3	TRUE	TRUE	FALSE	FALSE	FALSE	FALSE	FALSE	TRUE	FALSE
21776	Dodge 2008	IGF-1	Mouse	10	10	135	120	0.117783	3	TRUE	FALSE	FALSE	FALSE	FALSE	TRUE	FALSE	TRUE	FALSE
21330	Corti 2007	NSCs	Mouse	6	6	168	142	0.168137	3	TRUE	FALSE	FALSE	FALSE	FALSE	FALSE	FALSE	TRUE	TRUE
21374	Corti 2004	Bone marrow containing all cell types	Mouse	12	12	140	128	0.0896122	2	TRUE	FALSE	FALSE	FALSE	FALSE	FALSE	FALSE	TRUE	FALSE
21814	Corti 2010	bone marrow derived cells	Mouse	24	24	162	145	0.110863	4	TRUE	FALSE	FALSE	TRUE	FALSE	TRUE	FALSE	TRUE	FALSE
21510	Nagano 2005	IGF-1	Mouse	6	5	285	260	0.0918075	3	TRUE	FALSE	FALSE	FALSE	FALSE	TRUE	FALSE	TRUE	FALSE
21684	Saenger 2012	IGF-1	Mouse	15	15	133	126	0.0540672	6	TRUE	TRUE	FALSE	TRUE	FALSE	TRUE	FALSE	TRUE	TRUE
21684	Saenger 2012	IGF-1	Mouse	7	6	322	280	0.139762	6	TRUE	TRUE	FALSE	TRUE	FALSE	TRUE	FALSE	TRUE	TRUE
21318	Yoo 2011	Trichostatin A	Mouse	18	16	159	152	0.0450237	6	TRUE	FALSE	FALSE	TRUE	TRUE	TRUE	FALSE	TRUE	TRUE
21399	Yoo 2012	Dihydrotestosterone	Mouse	18	24	155	150	0.0327898	3	TRUE	TRUE	FALSE	FALSE	FALSE	FALSE	FALSE	TRUE	FALSE
21395	Schutz 2005	Pioglitazone	Mouse	7	10	135	123	0.0930904	3	TRUE	FALSE	FALSE	FALSE	FALSE	TRUE	FALSE	TRUE	FALSE
21591	Williams 2016	Cu (atsm)	Mouse	20	21	151	130	0.149745	6	TRUE	TRUE	FALSE	TRUE	FALSE	TRUE	FALSE	TRUE	TRUE
21669	Tanaka 2008	L-745,870	Mouse	17	12	175	165	0.0588405	2	TRUE	FALSE	FALSE	FALSE	FALSE	FALSE	FALSE	TRUE	FALSE
21400	Tanaka 2014	WN1316	Mouse	26	26	42	26	0.479573	5	TRUE	TRUE	FALSE	FALSE	FALSE	TRUE	FALSE	TRUE	TRUE
21426	Tanaka 2011	Bromocriptine	Mouse	38	31	40	35	0.133531	2	TRUE	FALSE	FALSE	FALSE	FALSE	FALSE	FALSE	TRUE	FALSE
21505	Suzuki 2008	MSCs	Rat	9	9	126	119	0.0571584	3	TRUE	FALSE	FALSE	FALSE	FALSE	FALSE	FALSE	TRUE	TRUE
21927	Karlsson 2004	Ciclosporin	Mouse	7	6	144	130	0.102279	4	TRUE	TRUE	FALSE	FALSE	FALSE	TRUE	FALSE	TRUE	FALSE
21967	Zhu 2002	Minocycline	Mouse	10	10	135	127	0.0610877	3	TRUE	TRUE	FALSE	FALSE	FALSE	FALSE	FALSE	TRUE	FALSE
21602	Xu 2006	NSCs	Rat	16	11	150	140	0.0689929	2	TRUE	FALSE	FALSE	FALSE	FALSE	FALSE	FALSE	TRUE	FALSE
21389	Xu 2006	Epigallocatechin gallate	Mouse	8	11	19.5	17.5	0.108214	3	TRUE	FALSE	FALSE	TRUE	FALSE	FALSE	FALSE	TRUE	FALSE
21375	Xu 2011	NSCs	Rat	11	11	155	140	0.101783	2	TRUE	FALSE	FALSE	FALSE	FALSE	FALSE	FALSE	TRUE	FALSE
21525	Mahoney 2004	Exercise	Mouse	14	25	133	126	0.0540672	3	TRUE	FALSE	FALSE	TRUE	FALSE	FALSE	FALSE	TRUE	FALSE
21646	Wu 2009	siRNA SOD-1	Mouse	6	6	141	134	0.0509201	4	TRUE	TRUE	FALSE	FALSE	FALSE	FALSE	FALSE	TRUE	TRUE
21387	Wu 2003	Iron porphyrin	Mouse	19	19	134	128	0.0458095	4	TRUE	FALSE	FALSE	TRUE	TRUE	FALSE	FALSE	TRUE	FALSE
21455	Feng 2012	DL-3n-butylphthalide	Mouse	11	11	167	135	0.212719	3	TRUE	FALSE	FALSE	FALSE	FALSE	TRUE	FALSE	TRUE	FALSE
21871	Frantz 2009	IGF-1	Rat	8	8	135	135	0	2	TRUE	FALSE	FALSE	FALSE	FALSE	FALSE	FALSE	TRUE	FALSE
21674	Grignaschi 2007	EPO	Mouse	11	7	127	120	0.0566953	3	TRUE	FALSE	FALSE	FALSE	FALSE	FALSE	FALSE	TRUE	TRUE
21368	Lee 2014	NSCs	Mouse	8	8	147	134	0.0925928	2	TRUE	TRUE	FALSE	FALSE	FALSE	FALSE	FALSE	FALSE	FALSE
21885	Lee 2009	Arginine	Mouse	20	20	145	130	0.109199	3	TRUE	FALSE	FALSE	TRUE	FALSE	FALSE	FALSE	TRUE	FALSE
21802	Lepore 2007	IGF-1	Mouse	9	9	133	127	0.046162	2	TRUE	FALSE	FALSE	FALSE	FALSE	FALSE	FALSE	TRUE	FALSE
21528	Lepore 2008	Astrocytes	Rat	10	7	170	155	0.0923733	3	TRUE	TRUE	FALSE	FALSE	FALSE	FALSE	FALSE	TRUE	FALSE
21710	Li 2012	Exendin-4 (Ex4)	Mouse	10	10	125	125	0	6	TRUE	TRUE	FALSE	TRUE	FALSE	TRUE	FALSE	TRUE	TRUE
21382	Li 2015	N-acetyl-L-tryptophan	Mouse	30	31	130	120	0.0800427	3	TRUE	FALSE	FALSE	FALSE	FALSE	TRUE	FALSE	TRUE	FALSE
21310	Li 2015	GLT1 overexpression	Mouse	7	7	170	170	0	4	TRUE	TRUE	FALSE	FALSE	FALSE	FALSE	FALSE	TRUE	TRUE
21861	Li 2011	OECs only	Rat	20	20	130	127	0.0233474	2	TRUE	FALSE	FALSE	FALSE	FALSE	FALSE	FALSE	TRUE	FALSE
21935	Li 2013	OECs only	Rat	24	20	156	143	0.0870114	4	TRUE	TRUE	FALSE	FALSE	FALSE	TRUE	FALSE	TRUE	FALSE
21479	Matthews 1998	Coenzyme Q10	Mouse	16	13	140	135	0.0363676	2	TRUE	FALSE	FALSE	FALSE	FALSE	FALSE	FALSE	TRUE	FALSE
21655	Smith 2006	siRNA SOD-1	Mouse	12	11	132	124	0.0625204	2	TRUE	FALSE	FALSE	FALSE	FALSE	FALSE	FALSE	TRUE	FALSE
21670	Song 2013	Galactooligosaccharide	Mouse	12	12	170	150	0.125163	4	TRUE	FALSE	FALSE	TRUE	FALSE	FALSE	FALSE	TRUE	TRUE
21421	Song 2014	Resveratrol	Mouse	10	10	140	120	0.154151	4	TRUE	FALSE	FALSE	TRUE	FALSE	TRUE	FALSE	TRUE	FALSE
21341	Thompson 2012	D-serine	Mouse	7	4.5	54	35	0.433636	7	TRUE	TRUE	FALSE	TRUE	TRUE	TRUE	FALSE	TRUE	TRUE
21341	Thompson 2012	D-serine	Mouse	10	4.5	56	35	0.470004	7	TRUE	TRUE	FALSE	TRUE	TRUE	TRUE	FALSE	TRUE	TRUE
21438	Turner 2003	PNA	Mouse	6	6	145	130	0.109199	3	TRUE	FALSE	FALSE	FALSE	FALSE	TRUE	FALSE	TRUE	FALSE
21464	Turner 2004	p75NTR	Mouse	6	10	136	132	0.029853	2	TRUE	FALSE	FALSE	FALSE	FALSE	FALSE	FALSE	TRUE	FALSE
21960	Turner 2003	5-Hydroxy-L-Tryptophan (5-HTP)	Mouse	6	6	142	128	0.103797	3	TRUE	FALSE	FALSE	FALSE	FALSE	TRUE	FALSE	TRUE	FALSE
21752	Turner 2003	Clozapine	Mouse	8	8	140	132	0.0588405	3	TRUE	FALSE	FALSE	FALSE	FALSE	TRUE	FALSE	TRUE	FALSE
21466	Bhattacharya 2012	Rapamycin	Mouse	6	6	225	225	0	3	TRUE	TRUE	FALSE	FALSE	FALSE	FALSE	FALSE	TRUE	FALSE
21503	Chang 2005	Galectin-1	Mouse	14	14	145	140	0.0350913	4	TRUE	FALSE	FALSE	TRUE	FALSE	TRUE	FALSE	TRUE	FALSE
21918	Gunther 2014	Y - 27632	Mouse	13	18	105	105	0	3	TRUE	FALSE	FALSE	FALSE	FALSE	TRUE	FALSE	TRUE	FALSE
21918	Gunther 2014	Y - 27632	Mouse	13	18	135	130	0.0377403	3	TRUE	FALSE	FALSE	FALSE	FALSE	TRUE	FALSE	TRUE	FALSE
21898	Aoki 2011	Edavarone	Rat	7	8	200	200	0	3	TRUE	FALSE	FALSE	FALSE	FALSE	TRUE	FALSE	TRUE	FALSE
21592	Kanno 2012	CPN-9	Mouse	35	31	168	166	0.0119762	3	TRUE	FALSE	FALSE	FALSE	FALSE	FALSE	FALSE	TRUE	TRUE
21698	Nanou 2013	NRF2 upregulation	Mouse	15	15	165	170	-0.029853	8	TRUE	TRUE	TRUE	TRUE	TRUE	TRUE	FALSE	TRUE	TRUE
21584	Neymotin 2011	CDDO-TFEA	Mouse	18	18	149	129	0.144134	3	TRUE	FALSE	FALSE	TRUE	FALSE	FALSE	FALSE	TRUE	FALSE
21442	Neymotin 2009	Lenalidomide	Mouse	18	18	144	130	0.102279	2	TRUE	FALSE	FALSE	FALSE	FALSE	FALSE	FALSE	TRUE	FALSE
21311	Coughlan 2015	Latrepirdine	Mouse	24	22	174	160	0.0838815	5	TRUE	TRUE	FALSE	FALSE	FALSE	TRUE	FALSE	TRUE	TRUE
21317	Beers 2011	Activated regulatory T lymphocytes	Mouse	10	6	182	142	0.24818	3	TRUE	TRUE	FALSE	FALSE	FALSE	FALSE	FALSE	TRUE	FALSE
21730	Van Den Bosch 2002	Minocycline	Mouse	7	7	155	130	0.175891	3	TRUE	FALSE	FALSE	FALSE	FALSE	TRUE	FALSE	TRUE	FALSE
21313	Van Damme 2003	NBQX	Mouse	15	15	142	132	0.0730251	1	TRUE	FALSE	FALSE	FALSE	FALSE	FALSE	FALSE	FALSE	FALSE
21314	Saxena 2013	Rapamycin	Mouse	3	3	295	260	0.126294	2	TRUE	FALSE	FALSE	FALSE	FALSE	FALSE	FALSE	TRUE	FALSE
21331	Kaspar 2003	IGF-1	Mouse	25	25	160	123	0.262989	1	TRUE	FALSE	FALSE	FALSE	FALSE	FALSE	FALSE	FALSE	FALSE
21331	Kaspar 2003	IGF-1	Mouse	25	25	146	124	0.163325	1	TRUE	FALSE	FALSE	FALSE	FALSE	FALSE	FALSE	FALSE	FALSE
21422	Kaspar 2005	IGF-1	Mouse	18	18	150	120	0.223144	2	TRUE	FALSE	FALSE	TRUE	FALSE	FALSE	FALSE	FALSE	FALSE
21320	Nicaise 2008	Gemals	Rat	11	8	240.5	212.5	0.123778	3	TRUE	FALSE	FALSE	TRUE	FALSE	FALSE	FALSE	TRUE	FALSE
21321	Ruban 2009	OxAc	Mouse	9	9	50	31	0.478036	0	FALSE	FALSE	FALSE	FALSE	FALSE	FALSE	FALSE	FALSE	FALSE
21323	Bame 2012	Methionine	Mouse	50	50	135	125	0.076961	6	TRUE	TRUE	FALSE	TRUE	TRUE	TRUE	FALSE	TRUE	FALSE
21333	Staats 2012	Dantrolene Sodium	Mouse	19	16	148.6	150.2	-0.0107096	3	TRUE	FALSE	FALSE	FALSE	FALSE	FALSE	FALSE	TRUE	TRUE
21334	Dardiotis 2013	Melatonin	Mouse	14	14	143	143	0	5	TRUE	TRUE	FALSE	FALSE	FALSE	TRUE	FALSE	TRUE	TRUE
21336	Vaknin 2011	IL-4	Mouse	13	11	127	142	-0.11164	2	TRUE	TRUE	FALSE	FALSE	FALSE	FALSE	FALSE	FALSE	FALSE
21336	Vaknin 2011	IL-4	Mouse	14	11	135	142	-0.0505523	2	TRUE	TRUE	FALSE	FALSE	FALSE	FALSE	FALSE	FALSE	FALSE
21338	Barbeito 2010	Lead acetate	Mouse	7	8	137	125	0.0916672	4	TRUE	FALSE	FALSE	TRUE	FALSE	FALSE	FALSE	TRUE	TRUE
21342	Locatelli 2007	siRNA Fas	Mouse	12	12	160	142	0.119347	3	TRUE	FALSE	FALSE	TRUE	FALSE	FALSE	FALSE	TRUE	FALSE
21351	Moreno-Igoa 2010	Fragment C tetanus toxin	Mouse	20	20	137	130	0.0524465	3	TRUE	TRUE	FALSE	FALSE	FALSE	FALSE	FALSE	TRUE	FALSE
21352	Amante 2010	Uridine	Mouse	10	10	146	126	0.147325	6	TRUE	FALSE	FALSE	TRUE	TRUE	TRUE	FALSE	TRUE	TRUE
21354	Kieran 2008	Angiogenin	Mouse	12	12	137	126	0.083699	7	TRUE	TRUE	FALSE	TRUE	TRUE	TRUE	FALSE	TRUE	TRUE
21928	Kieran 2004	Acrimolol	Mouse	5	18	151	126	0.180998	4	TRUE	TRUE	FALSE	FALSE	FALSE	TRUE	FALSE	TRUE	FALSE
21356	Shimazawa 2010	SUN N8075	Mouse	6	6	135	115	0.160343	4	TRUE	TRUE	FALSE	FALSE	FALSE	TRUE	FALSE	TRUE	FALSE
21358	Hayes-Punzo 2012	DHEA	Rat	11	11	180	175	0.0281709	3	TRUE	TRUE	FALSE	FALSE	FALSE	FALSE	FALSE	TRUE	FALSE
21366	Caraganis 2008	Thrombopoietin	Mouse	18	17	141.6	139.4	0.0156587	3	TRUE	FALSE	FALSE	FALSE	FALSE	TRUE	FALSE	TRUE	FALSE
21379	Feeney 2003	LIF	Mouse	7	7	82	72	0.130053	3	TRUE	FALSE	FALSE	TRUE	FALSE	FALSE	FALSE	TRUE	FALSE
21381	McAllum 2015	Zinc	Mouse	16	21	210	195	0.074108	3	TRUE	FALSE	FALSE	FALSE	FALSE	TRUE	FALSE	TRUE	FALSE
21709	McAllum 2013	Cu (atsm)	Mouse	12	14	250	196	0.243346	4	TRUE	FALSE	FALSE	TRUE	FALSE	TRUE	FALSE	TRUE	FALSE
21385	Bronovitsky 2015	Dimebon	Mouse	18	20	121	120	0.0082988	2	TRUE	FALSE	FALSE	FALSE	FALSE	FALSE	FALSE	TRUE	FALSE
21385	Bronovitsky 2015	Dimebon	Mouse	27	20	125	120	0.040822	2	TRUE	FALSE	FALSE	FALSE	FALSE	FALSE	FALSE	TRUE	FALSE
21396	Kupershmidt 2009	M30	Mouse	13	13	127	123	0.0320027	3	TRUE	FALSE	FALSE	TRUE	FALSE	FALSE	FALSE	TRUE	FALSE
21397	Suchy 2010	S-adenosylmethionine	Mouse	12	12	140	133	0.0512933	3	TRUE	FALSE	FALSE	FALSE	FALSE	TRUE	FALSE	TRUE	FALSE
21402	Knippenberg 2012	Umbilical Cord Blood Cells	Mouse	18	18	135	125	0.076961	4	TRUE	FALSE	FALSE	TRUE	FALSE	TRUE	FALSE	TRUE	FALSE
21476	Knippenberg 2013	Choline	Mouse	17	17	135	133	0.0149257	3	TRUE	TRUE	FALSE	FALSE	FALSE	FALSE	FALSE	TRUE	FALSE
21506	Petri 2006	SS-31	Mouse	30	30	142	126	0.119545	3	TRUE	FALSE	FALSE	TRUE	FALSE	FALSE	FALSE	TRUE	FALSE
21695	Petri 2007	DP-109	Mouse	30	30	150	135	0.105361	3	TRUE	FALSE	FALSE	TRUE	FALSE	FALSE	FALSE	TRUE	FALSE
21769	Petri 2006	Sodium phenylbutyrate	Mouse	14	12	139	127	0.0902868	3	TRUE	FALSE	FALSE	TRUE	FALSE	FALSE	FALSE	TRUE	FALSE
21404	Jaarsma 1998	N-acetyl cystine	Mouse	14	14	251	239	0.0489894	3	TRUE	FALSE	FALSE	TRUE	FALSE	FALSE	FALSE	TRUE	FALSE
21405	Apolloni 2016	Clemastine	Mouse	16	12	171	162	0.0540672	5	TRUE	TRUE	FALSE	TRUE	FALSE	FALSE	FALSE	TRUE	TRUE
21642	Apolloni 2014	BBG	Mouse	16	34	161	163	-0.0123458	3	TRUE	FALSE	FALSE	TRUE	FALSE	FALSE	FALSE	TRUE	FALSE
21406	Foust 2013	AAV9-SOD1	Mouse	6	5	185	130	0.352821	3	TRUE	FALSE	FALSE	FALSE	FALSE	TRUE	FALSE	TRUE	FALSE
21406	Foust 2013	AAV9-SOD1	Mouse	9	5	175	130	0.297252	3	TRUE	FALSE	FALSE	FALSE	FALSE	TRUE	FALSE	TRUE	FALSE
21406	Foust 2013	AAV9-SOD1	Mouse	5	5	165	130	0.238411	3	TRUE	FALSE	FALSE	FALSE	FALSE	TRUE	FALSE	TRUE	FALSE
21413	Garbuzova-Davis 2001	hNT cells	Mouse	7	4	35	28	0.223144	2	TRUE	FALSE	FALSE	FALSE	FALSE	FALSE	FALSE	TRUE	FALSE
21458	Garbuzova-Davis 2012	Umbilical Cord Blood Cells	Mouse	28	12.5	135	127	0.0610877	5	TRUE	TRUE	FALSE	TRUE	FALSE	TRUE	FALSE	TRUE	FALSE
21458	Garbuzova-Davis 2012	Umbilical Cord Blood Cells	Mouse	27	12.5	129	127	0.0156253	5	TRUE	TRUE	FALSE	TRUE	FALSE	TRUE	FALSE	TRUE	FALSE
21761	Garbuzova-Davis 2008	Umbilical Cord Blood Cells	Mouse	12	10	133	127	0.046162	5	TRUE	TRUE	FALSE	TRUE	FALSE	TRUE	FALSE	TRUE	FALSE
21417	Towne 2011	AAV9-SOD1	Mouse	8	8	135	135	0	4	TRUE	TRUE	FALSE	FALSE	FALSE	TRUE	FALSE	TRUE	FALSE
21601	Towne 2008	AAV9-SOD1	Mouse	10	10	137	130	0.0524465	3	TRUE	FALSE	FALSE	FALSE	FALSE	TRUE	FALSE	TRUE	FALSE
21423	Crow 2005	Manganese	Mouse	11	11	127	102	0.219214	5	TRUE	FALSE	FALSE	TRUE	TRUE	TRUE	FALSE	TRUE	FALSE
21439	Salado 2014	CK-1 inhibitor	Drosophila	150	150	40	34	0.162519	4	TRUE	TRUE	FALSE	FALSE	FALSE	FALSE	FALSE	TRUE	TRUE
21441	Tada 2014	JAK2 inhibitor	Mouse	25	28	150	150	0	3	TRUE	TRUE	FALSE	FALSE	FALSE	FALSE	FALSE	TRUE	FALSE
21443	Ermilova 2005	Zinc	Mouse	9	9	135	120	0.117783	3	TRUE	FALSE	FALSE	TRUE	FALSE	FALSE	FALSE	TRUE	FALSE
21445	Habisch 2007	Glatiramer acetate	Mouse	9	9	130	130	0	2	TRUE	FALSE	FALSE	FALSE	FALSE	FALSE	FALSE	TRUE	FALSE
21432	Dupuis 2004	High Fat diet	Mouse	6	6	120	100	0.182322	3	TRUE	FALSE	FALSE	FALSE	FALSE	FALSE	FALSE	TRUE	TRUE
21434	Forostyak 2014	MSC	Rat	6	6	210	200	0.0487902	3	TRUE	TRUE	FALSE	FALSE	FALSE	FALSE	FALSE	TRUE	FALSE
21683	Forostyak 2011	MSCs	Rat	11	8	195	175	0.108214	5	TRUE	TRUE	FALSE	TRUE	FALSE	FALSE	FALSE	TRUE	TRUE
21451	Gifondorwa 2007	Hsp70	Mouse	20	28	130	126	0.0312525	2	TRUE	FALSE	FALSE	FALSE	FALSE	FALSE	FALSE	TRUE	FALSE
21461	Lougheed 2011	Methylene Blue	Mouse	16	15	171	168	0.0176996	4	TRUE	TRUE	FALSE	TRUE	FALSE	FALSE	FALSE	TRUE	FALSE
21864	Turnbull 2012	Apocynin	Mouse	14	13	134	126	0.0615579	3	TRUE	FALSE	FALSE	TRUE	FALSE	FALSE	FALSE	TRUE	FALSE
21467	Ari 2014	ketonogenic diet	Mouse	11	13	121	120	0.0082988	5	TRUE	TRUE	FALSE	TRUE	FALSE	FALSE	FALSE	TRUE	TRUE
21469	Potenza 2013	Caffeine	Mouse	10	10	125	119	0.0491902	4	TRUE	FALSE	FALSE	FALSE	FALSE	TRUE	FALSE	TRUE	TRUE
21470	Kunis 2015	MOG	Mouse	19	23	160	145	0.0984401	3	TRUE	FALSE	FALSE	FALSE	FALSE	TRUE	FALSE	TRUE	FALSE
21472	Vieira 2014	Dexpramipexole	Mouse	31	29	126	129.5	-0.027399	5	TRUE	TRUE	FALSE	TRUE	FALSE	TRUE	FALSE	TRUE	FALSE
21783	Vieira 2015	Guanabenz	Mouse	32	32	121	126	-0.0404914	6	TRUE	TRUE	FALSE	TRUE	FALSE	TRUE	FALSE	TRUE	TRUE
21475	Shimojo 2010	Rosmaric acid	Mouse	14	22	165	155	0.0625204	4	TRUE	FALSE	FALSE	FALSE	FALSE	TRUE	FALSE	TRUE	TRUE
21480	Lincecum 2010	anti-CD40L	Mouse	44	45	133	124	0.0700676	3	TRUE	TRUE	FALSE	FALSE	FALSE	FALSE	FALSE	TRUE	FALSE
21491	Barneoud 1999	Aspirin	Mouse	20	18	150	155	-0.0327898	2	TRUE	FALSE	FALSE	FALSE	FALSE	FALSE	FALSE	TRUE	FALSE
21492	Joardar 2015	Pioglitazone	Drosophila	30	30	14	14	0	3	TRUE	FALSE	FALSE	FALSE	FALSE	FALSE	FALSE	TRUE	TRUE
21495	Gros-Louis 2010	mAb SOD1	Mouse	8	8	151	142	0.0614528	3	TRUE	TRUE	FALSE	FALSE	FALSE	FALSE	FALSE	TRUE	FALSE
21496	Fontanilla 2012	Caffeine	Mouse	39	33	134	124	0.0775582	3	TRUE	FALSE	FALSE	TRUE	FALSE	FALSE	FALSE	TRUE	FALSE
21500	Olivan 2014	Olive oil	Mouse	10	10	140	125	0.113329	4	TRUE	FALSE	FALSE	TRUE	FALSE	TRUE	FALSE	TRUE	FALSE
21501	Shoemaker 2007	AM1241	Mouse	14	NA	210	168	0.223144	6	TRUE	FALSE	TRUE	TRUE	TRUE	TRUE	FALSE	TRUE	FALSE
21509	Raoul 2005	LV-SOD1 knockdown	Mouse	6	4	122	102	0.179048	4	TRUE	TRUE	FALSE	FALSE	FALSE	TRUE	FALSE	TRUE	FALSE
21526	Moges 2009	Riboflavin	Mouse	11	12	190	185	0.0266682	2	TRUE	FALSE	FALSE	FALSE	FALSE	FALSE	FALSE	TRUE	FALSE
21536	Hamadeh 2005	Caloric restriction	Mouse	7	6	134	125	0.0695261	3	TRUE	FALSE	FALSE	TRUE	FALSE	FALSE	FALSE	TRUE	FALSE
21544	Ohnishi 2009	Bone marrow containing all cell types	Mouse	7	10	140	128	0.0896122	4	TRUE	FALSE	FALSE	TRUE	FALSE	TRUE	FALSE	TRUE	FALSE
21549	Cervetto 2013	BBG	Mouse	33	25	142	140	0.0141846	5	TRUE	FALSE	FALSE	TRUE	FALSE	TRUE	FALSE	TRUE	TRUE
21564	Martorana 2012	TAT-BH4	Mouse	14	14	137	123	0.107797	4	TRUE	TRUE	FALSE	FALSE	FALSE	TRUE	FALSE	TRUE	FALSE
21572	Jouroukhin 2013	NAP	Mouse	24	27	134	132	0.0150379	2	TRUE	FALSE	FALSE	FALSE	FALSE	FALSE	FALSE	TRUE	FALSE
21573	2013-03-01	mEN101	Mouse	35	35	140	130	0.074108	2	TRUE	FALSE	FALSE	FALSE	FALSE	FALSE	FALSE	TRUE	FALSE
21582	Getter 2015	Compound 14 (chaperone)	Mouse	15	15	140	130	0.074108	3	TRUE	FALSE	FALSE	FALSE	FALSE	TRUE	FALSE	TRUE	FALSE
21586	Miquel 2014	MitoQ	Mouse	15	15	132	125	0.0544882	3	TRUE	FALSE	FALSE	TRUE	FALSE	FALSE	FALSE	TRUE	FALSE
21678	Miquel 2012	Dichloroacetate	Mouse	9	9	138	127	0.0830666	4	TRUE	TRUE	FALSE	TRUE	FALSE	FALSE	FALSE	TRUE	FALSE
21587	Kaddurah-Daouk 2000	Creatine	Mouse	7	6	169	144	0.160085	1	TRUE	FALSE	FALSE	FALSE	FALSE	FALSE	FALSE	FALSE	FALSE
21598	Gianfocaro 2013	vitamin D	Mouse	46	54	126	124	0.0160003	4	TRUE	TRUE	FALSE	TRUE	FALSE	FALSE	FALSE	TRUE	FALSE
21599	Kalmar 2008	Acrimolol	Mouse	21	30	130	126	0.0312525	3	TRUE	FALSE	FALSE	TRUE	FALSE	FALSE	FALSE	TRUE	FALSE
21604	Drachman 2002	celecoxib	Mouse	28	27	139	119	0.15535	2	TRUE	FALSE	FALSE	FALSE	FALSE	FALSE	FALSE	TRUE	FALSE
21611	Rembach 2004	asGluR3	Mouse	12	6	139	124	0.114192	3	TRUE	FALSE	FALSE	FALSE	FALSE	TRUE	FALSE	TRUE	FALSE
21616	Liebetanz 2004	Exercise	Mouse	12	12	133	131	0.0151518	3	TRUE	FALSE	FALSE	TRUE	FALSE	FALSE	FALSE	TRUE	FALSE
21633	Koval 2013	anti-miR155-LNA	Mouse	22	20	140	130	0.074108	4	TRUE	FALSE	FALSE	FALSE	FALSE	TRUE	FALSE	TRUE	TRUE
21644	Glas 2007	WX-340	Mouse	18	8	135	125	0.076961	2	TRUE	FALSE	FALSE	FALSE	FALSE	FALSE	FALSE	TRUE	FALSE
21842	Lorenzl 2006	RO-28--2653	Mouse	19	10	133	123	0.0781648	2	TRUE	FALSE	FALSE	FALSE	FALSE	FALSE	FALSE	TRUE	FALSE
21842	Lorenzl 2006	RO-28--2653	Mouse	14	10	139	127	0.0902868	2	TRUE	FALSE	FALSE	FALSE	FALSE	FALSE	FALSE	TRUE	FALSE
21648	Pichon 2013	Erlotinib	Mouse	48	46	158	163	-0.0311552	5	TRUE	TRUE	FALSE	TRUE	FALSE	TRUE	FALSE	TRUE	FALSE
21657	Storkebaum 2005	VEGF	Rat	17	17	132	125	0.0544882	3	TRUE	FALSE	FALSE	FALSE	FALSE	TRUE	FALSE	TRUE	FALSE
21666	Audet 2012	Cytosine arabinoside	Mouse	7	9	141	134	0.0509201	3	TRUE	TRUE	FALSE	FALSE	FALSE	FALSE	FALSE	TRUE	FALSE
21882	Audet 2012	Methylene Blue	Mouse	10	19	142	142	0	3	TRUE	FALSE	FALSE	FALSE	FALSE	TRUE	FALSE	TRUE	FALSE
21901	Tokuda 2015	Dexamethasone	Mouse	6	5	145	135	0.071459	4	TRUE	FALSE	FALSE	TRUE	FALSE	TRUE	FALSE	TRUE	FALSE
21667	Tokuda 2008	Ammonium tetrathiomolybdate	Mouse	17	12	149	125	0.175633	4	TRUE	FALSE	FALSE	TRUE	FALSE	TRUE	FALSE	TRUE	FALSE
21671	Kuo 2014	NH4Cl	Mouse	14	14	155	140	0.101783	2	TRUE	FALSE	FALSE	FALSE	FALSE	FALSE	FALSE	TRUE	FALSE
21675	Barmada 2014	Fluphenazine	iPSC	18	18	120	40	1.09861	4	TRUE	TRUE	FALSE	FALSE	FALSE	FALSE	FALSE	TRUE	TRUE
21679	Koschnitzky 2014	Fluoxetine	Mouse	14	20	139	132	0.051672	3	TRUE	TRUE	FALSE	FALSE	FALSE	FALSE	FALSE	TRUE	FALSE
21693	Hefferan 2012	NSCs	Rat	24	16	145	142	0.0209067	5	TRUE	TRUE	FALSE	TRUE	FALSE	TRUE	FALSE	TRUE	FALSE
21694	Arrat 2015	ACTH	Mouse	14	16	138	129	0.0674413	4	TRUE	TRUE	FALSE	TRUE	FALSE	TRUE	FALSE	TRUE	FALSE
21702	Pollari 2011	GCSF	Mouse	8	8	183	171	0.0678226	3	TRUE	FALSE	FALSE	TRUE	FALSE	FALSE	FALSE	TRUE	FALSE
21712	Katsumata 2012	Dasatinib	Mouse	24	24	145	135	0.071459	4	TRUE	TRUE	TRUE	FALSE	FALSE	FALSE	FALSE	TRUE	FALSE
21715	Andries 2007	Ivermectin	Mouse	4	4	152	140	0.0822381	4	TRUE	FALSE	FALSE	TRUE	FALSE	TRUE	FALSE	TRUE	FALSE
21716	Boston-Howes 2008	Nordihydroguaiaretic acid	Mouse	17	17	150	150	0	2	TRUE	FALSE	FALSE	FALSE	FALSE	FALSE	FALSE	TRUE	FALSE
21718	Tonges 2014	Fasudil	Mouse	13	14	140	130	0.074108	3	TRUE	FALSE	FALSE	FALSE	FALSE	TRUE	FALSE	TRUE	FALSE
21723	Ralph 2005	siRNA SOD-1	Mouse	6	7	230	130	0.570545	3	TRUE	TRUE	FALSE	FALSE	FALSE	FALSE	FALSE	TRUE	FALSE
21729	Dibaj 2012	Methylene Blue	Mouse	16	16	130	125	0.0392207	3	TRUE	TRUE	FALSE	FALSE	FALSE	FALSE	FALSE	TRUE	FALSE
21731	Poesen 2008	VEGF	Rat	8	8	147	137	0.0704517	3	TRUE	FALSE	FALSE	FALSE	FALSE	TRUE	FALSE	TRUE	FALSE
21733	Pitzer 2008	GCSF	Mouse	18	17	161	147	0.0909718	4	TRUE	FALSE	FALSE	TRUE	FALSE	TRUE	FALSE	TRUE	FALSE
21737	Ghoddoussi 2010	Methionine	Mouse	15	15	154	137	0.116972	4	TRUE	FALSE	FALSE	TRUE	FALSE	TRUE	FALSE	TRUE	FALSE
21739	Linares 2013	TEMPOL (4-hydroxy-TEMPO)	Rat	9	11	137.5	130	0.0560895	4	TRUE	TRUE	FALSE	TRUE	FALSE	FALSE	FALSE	TRUE	FALSE
21744	Eitan 2012	AGS-499	Mouse	10	10	142	127	0.11164	4	TRUE	TRUE	FALSE	FALSE	FALSE	TRUE	FALSE	TRUE	FALSE
21868	Urushitani 2007	SOD1 Immunization	Mouse	8	7	425	402	0.0556371	3	TRUE	TRUE	FALSE	FALSE	FALSE	FALSE	FALSE	TRUE	FALSE
21765	Veldink 2003	Exercise	Mouse	13	13	240	240	0	2	TRUE	FALSE	FALSE	FALSE	FALSE	FALSE	FALSE	TRUE	FALSE
21765	Veldink 2003	Exercise	Mouse	13	13	120	112	0.0689929	2	TRUE	FALSE	FALSE	FALSE	FALSE	FALSE	FALSE	TRUE	FALSE
21770	Henriques 2011	GCSF	Mouse	12	12	170	155	0.0923733	4	TRUE	FALSE	FALSE	TRUE	FALSE	TRUE	FALSE	TRUE	FALSE
21771	Goursaud 2015	SNV	Rat	10	10	220	170	0.257829	2	TRUE	FALSE	FALSE	FALSE	FALSE	FALSE	FALSE	TRUE	FALSE
21772	Ayers 2015	AAV2-IL10	Mouse	14	11	130	115	0.122602	2	TRUE	FALSE	FALSE	FALSE	FALSE	FALSE	FALSE	TRUE	FALSE
21774	Ishigaki 2007	HGF	Mouse	8	8	150	140	0.0689929	3	TRUE	FALSE	FALSE	FALSE	FALSE	TRUE	FALSE	TRUE	FALSE
21777	Moreno-Martet 2014	Cannabidiol	Mouse	8	12	130	135	-0.0377403	4	TRUE	TRUE	FALSE	FALSE	FALSE	FALSE	FALSE	TRUE	TRUE
21781	Dang 2013	Progesterone	Mouse	13	14	105	98	0.0689929	3	TRUE	TRUE	FALSE	FALSE	FALSE	FALSE	FALSE	TRUE	FALSE
21791	Ganel 2006	GLT1 overexpression	Mouse	15	14	250	210	0.174353	2	TRUE	FALSE	FALSE	FALSE	FALSE	FALSE	FALSE	TRUE	FALSE
21795	Waibel 2004	Rasagiline	Mouse	15	15	240	220	0.0870114	3	TRUE	FALSE	FALSE	FALSE	FALSE	TRUE	FALSE	TRUE	FALSE
21798	Deforges 2009	Exercise	Mouse	25	50	153	127	0.186251	2	TRUE	FALSE	FALSE	FALSE	FALSE	FALSE	FALSE	TRUE	FALSE
21808	Sabado 2015	SOD1 Immunization	Mouse	10	6	260	260	0	2	TRUE	FALSE	FALSE	FALSE	FALSE	FALSE	FALSE	TRUE	FALSE
21810	Nizzardo 2014	NSCs	Mouse	16	24	165	150	0.0953102	4	TRUE	FALSE	FALSE	TRUE	FALSE	TRUE	FALSE	TRUE	FALSE
21822	Reinholz 1999	PUT-CAT	Mouse	27	33	125	125	0	4	TRUE	FALSE	FALSE	TRUE	TRUE	FALSE	FALSE	TRUE	FALSE
21822	Reinholz 1999	PUT-CAT	Mouse	18	13	265	255	0.0384663	4	TRUE	FALSE	FALSE	TRUE	TRUE	FALSE	FALSE	TRUE	FALSE
21839	Soon 2011	Cu (atsm)	Mouse	14	9	276	254	0.0830666	3	TRUE	FALSE	FALSE	FALSE	FALSE	TRUE	FALSE	TRUE	FALSE
21850	Lucchetti 2013	Ubiquinol	Mouse	15	15	127	122	0.040166	3	TRUE	FALSE	FALSE	FALSE	FALSE	TRUE	FALSE	TRUE	FALSE
21851	Kaneb 2011	Metformin	Mouse	29	29	126	123	0.0240976	3	TRUE	FALSE	FALSE	FALSE	FALSE	TRUE	FALSE	TRUE	FALSE
21853	Pizzasegola 2009	Lithium	Mouse	10	10	119	129	-0.0806889	4	TRUE	TRUE	FALSE	FALSE	FALSE	TRUE	FALSE	TRUE	FALSE
21858	Hwee 2014	Tirasemtiv	Mouse	81	81	119	115	0.0341914	5	TRUE	TRUE	FALSE	TRUE	FALSE	TRUE	FALSE	TRUE	FALSE
21862	Haenggeli 2007	Glatiramer acetate	Mouse	15	17	166	160	0.036814	4	TRUE	FALSE	FALSE	TRUE	FALSE	FALSE	FALSE	TRUE	TRUE
21863	Boucherie 2009	MSCs	Rat	12	12	140	127	0.0974553	2	TRUE	FALSE	FALSE	FALSE	FALSE	FALSE	FALSE	TRUE	FALSE
21866	Golko-Perez 2016	M30	Mouse	12	12	126	121	0.0404914	4	TRUE	FALSE	FALSE	FALSE	FALSE	TRUE	FALSE	TRUE	TRUE
21876	Hottinger 1997	Penicillamine	Mouse	9	9	150	139	0.0761614	3	TRUE	FALSE	FALSE	TRUE	FALSE	FALSE	FALSE	TRUE	FALSE
21878	Hemendinger 2005	Sertoli cells	Mouse	11	11	140	140	0	2	TRUE	FALSE	FALSE	FALSE	FALSE	FALSE	FALSE	TRUE	FALSE
21881	Tortarolo 2006	ZK 187638	Mouse	24	19	160	145	0.0984401	2	TRUE	FALSE	FALSE	FALSE	FALSE	FALSE	FALSE	TRUE	FALSE
21889	Ghadge 2003	2-MPPA	Mouse	12	11	237	190	0.221036	3	TRUE	FALSE	FALSE	FALSE	FALSE	TRUE	FALSE	TRUE	FALSE
21910	Ciriza 2008	GDNF	Mouse	11	11	129	123	0.047628	2	TRUE	FALSE	FALSE	FALSE	FALSE	FALSE	FALSE	TRUE	FALSE
21951	Riancho 2015	Bexarotene	Mouse	15	12	139	132	0.051672	3	TRUE	TRUE	FALSE	FALSE	FALSE	FALSE	FALSE	TRUE	FALSE
